# Clinical profiles at the time of diagnosis of COVID-19 in Costa Rica during the pre-vaccination period using a machine learning approach

**DOI:** 10.1101/2021.06.18.21259157

**Authors:** Jose Arturo Molina-Mora, Alejandra González, Sergio Jiménez-Morgan, Estela Cordero-Laurent, Hebleen Brenes, Claudio Soto-Garita, Jorge Sequeira-Soto, Francisco Duarte-Martínez

**Affiliations:** Centro de Investigación en Enfermedades Tropicales (CIET) & Facultad de Microbiología, Universidad de Costa Rica, San José, Costa Rica; Instituto Costarricense de Investigación y Enseñanza en Nutrición y Salud (INCIENSA), Tres Ríos, Costa Rica; Escuela de Medicina, Universidad de Costa Rica, San José, Costa Rica

**Keywords:** COVID-19, Costa Rica, machine learning, symptoms, time of diagnosis, SARS-CoV-2, clustering, clinical profiles

## Abstract

**Background:** The clinical manifestations of COVID-19 disease, caused by the SARS-CoV-2 virus, define a large spectrum of symptoms that are mainly dependent on the human host conditions. In Costa Rica, almost 319 000 cases have been reported during the first third of 2021, contrasting to the 590 000 fully vaccinated people. In the pre-vaccination period (the year 2020), this country accumulated 169 321 cases and 2185 deaths.

**Methods:** To describe the clinical presentations at the time of diagnosis of COVID-19 in Costa Rica during the pre-vaccination period, we implemented a symptom-based clustering using machine learning to identify clusters or clinical profiles among 18 974 records of positive cases. Profiles were compared based on symptoms, risk factors, viral load, and genomic features of the SARS-CoV-2 sequence.

**Results:** A total of seven COVID-19 clinical profiles were identified, which were characterized by a specific composition of symptoms. In the comparison between clusters, a lower viral load was found for the asymptomatic group, while the risk factors and the SARS-CoV-2 genomic features were distributed among all the clusters. No other distribution patterns were found for age, sex, vital status, and hospitalization.

**Conclusion:** During the pre-vaccination time in Costa Rica, the clinical manifestations at the time of diagnosis of COVID-19 were described in seven profiles. The host co-morbidities and the SARS-CoV-2 genotypes are not specific of a particular profile, rather they are present in all the groups, including asymptomatic cases. In further analyses, these results will be compared against the profiles of cases during the vaccination period.
