## Supplementary material for "Clinical profiles at the time of diagnosis of COVID-19 in Costa Rica during the pre-vaccination period using a machine learning approach"

### Sheet: All clusters by size
Composition all clusters of symptoms in Costa Rican cases of COVID-19
Preliminar Cluster-ID	Total patients	Selected*	Final Cluster-ID**
1	3613	Yes	C1
2	974	Yes	C2
3	2683	Yes	C3
4	824	No	-
5	2106	Yes	C4
6	381	No	-
7	632	No	-
8	369	No	-
9	1042	Yes	C5
10	94	No	-
11	231	No	-
12	420	No	-
13	209	No	-
14	881	No	-
15	796	No	-
16	189	No	-
17	750	No	-
18	1190	Yes	C6
19	953	Yes	C7
20	92	No	-
21	206	No	-
22	129	No	-
23	39	No	-
24	78	No	-
25	89	No	-
* Selected if frequency ≥ 5% (949 patients)
** Cases with "-" refers to group includen into the sink group (non-selected)

### Sheet: Tukey test for CT values
Tukey multiple comparisons of means (95% family-wise confidence level)
Comparison	Difference	Lower	Uper	p-adjusted value
C2-C1	-2.99213	-3.74001	-2.24424	0
C3-C1	-4.56653	-5.09323	-4.03982	0
C4-C1	-3.20408	-3.77246	-2.6357	0
C5-C1	-4.21373	-4.93217	-3.4953	0
C6-C1	-4.28628	-4.97684	-3.59572	0
C7-C1	-3.80748	-4.5527	-3.06226	0
sink-C1	-3.65426	-4.08082	-3.22769	0
C3-C2	-1.5744	-2.3513	-0.797502	0
C4-C2	-0.211953	-1.01769	0.593781	0.9933
C5-C2	-1.22161	-2.13938	-0.303836	0.0014174
C6-C2	-1.29415	-2.19027	-0.398036	0.0003218
C7-C2	-0.815357	-1.75424	0.123528	0.144346
sink-C2	-0.662131	-1.37495	0.0506897	0.0911335
C4-C3	1.36245	0.756403	1.96849	0
C5-C3	0.352793	-0.395795	1.10138	0.844241
C6-C3	0.280247	-0.441631	1.00212	0.938663
C7-C3	0.759043	-0.0152851	1.53337	0.0594383
sink-C3	0.912268	0.436669	1.38787	0
C5-C4	-1.00965	-1.78813	-0.231179	0.0021605
C6-C4	-1.0822	-1.83503	-0.329374	0.0003524
C7-C4	-0.603403	-1.40666	0.199855	0.30633
sink-C4	-0.450178	-0.971555	0.0711985	0.149611
C6-C5	-0.0725464	-0.944235	0.799142	0.999997
C7-C5	0.40625	-0.509347	1.32185	0.881582
sink-C5	0.559475	-0.122381	1.24133	0.200826
C7-C6	0.478797	-0.415094	1.37269	0.736111
sink-C6	0.632022	-0.0203982	1.28444	0.0656075
sink-C7	0.153225	-0.556795	0.863245	0.99806
